# Shared HIV envelope-specific B cell clonotypes induced by a pox-protein vaccine regimen

**DOI:** 10.1101/2021.08.23.21262508

**Authors:** Kristen W. Cohen, Lamar Ballweber-Fleming, Michael Duff, Rachael E. Whaley, Aaron Seese, Daniel Imhoff, Zoe Moodie, Ollivier Hyrien, M. Juliana McElrath

**Affiliations:** Vaccine and Infectious Disease Division, Fred Hutchinson Cancer Research Center, Seattle, WA, U.S.A; Department of Medicine, University of Washington, Seattle, WA, U.S.A; Bristol Myers Squibb, Seattle, WA, U.S.A

**Author notes:** Address correspondence to: Ollivier Hyrien and M. Juliana McElrath, 1100 Fairview Ave. N., Seattle, WA 98109. and.

## Abstract

An effective HIV-1 vaccine will likely induce potent, broad neutralizing antibodies. No candidate vaccines have elicited these responses presumably because they fail to activate human B cell precursors that can affinity mature to generate broad neutralizing antibodies. To identify the B cell clonotypes that are elicited, we conducted in-depth analyses of the envelope-specific B cell repertoire in recipients of ALVAC-HIV vector (vCP2438) and bivalent subtype C gp120 protein (HVTN100). We observed high frequencies of envelope-specific IgG^+^ memory B cells with restricted immunogenetic diversity, relative to non-vaccine induced memory B cells, with preferential expansions of distinct variable genes but limited accumulation of mutations. Many envelope-specific clonotypes were shared across vaccinees, but did not overlap with the envelope-negative memory repertoire, within and across subjects. Single-cell sequencing of envelope-specific IgG^+^ memory B cells often revealed *VH1-2*02* and *VK3-20* sequence co-expression and in one case, contained a 5 amino acid CDRL3, the canonical signature of VRC01-class antibodies, confirming that these B cells are extremely rare but detectable. Our study provides evidence that immunogens play a critical role in selecting and restricting the responding B cell repertoire and supports the rational design of HIV vaccines targeting specific B cell lineages for induction of broadly-reactive neutralizing antibodies.
