## Supplemental Primer Tables for "Shared HIV envelope-specific B cell clonotypes induced by a pox-protein vaccine regimen"

### Sheet: NGS repertoire Primer Table
Primer Table for NGS BCR repertoire sequencing
Round	Chain	Anealing Temp	Name	Sequence	Reference
1st Round PCR	Heavy	54C	Forward Gamma Pool 1 (G1)
			VH1 Leader-A	ATGGACTGGACCTGGAGGAT	Scheid et al 2011
			VH1 Leader-B	ATGGACTGGACCTGGAGCAT
			VH1 Leader-C	ATGGACTGGACCTGGAGAAT
			VH1 Leader-D	GGTTCCTCTTTGTGGTGGC
			VH1 Leader-E	ATGGACTGGACCTGGAGGGT
			VH1 Leader-F	ATGGACTGGATTTGGAGGAT
			VH1 Leader-G	AGGTTCCTCTTTGTGGTGGCAG
			VH2 Leader-A	ATGGACATACTTTGTTCCACGCTC
			VH2 Leader-B	ATGGACACACTTTGCTCCACGCT
			VH2 Leader-C	ATGGACACACTTTGCTACACACTC
1st Round PCR	Heavy	48C	Forward Gamma Pool 2 (G2)
			VH3 Leader-A	TAAAAGGTGTCCAGTGT	Scheid et al 2011
			VH3 Leader-B	TAAGAGGTGTCCAGTGT
			VH3 Leader-C	TAGAAGGTGTCCAGTGT
			VH3 Leader-E	TACAAGGTGTCCAGTGT
			VH3 Leader-F	TTAAAGCTGTCCAGTGT
			VH4 Leader-D	ATGAAACATCTGTGGTTCTT
			VH5 Leader-A	TTCTCCAAGGAGTCTGT
1st Round PCR	Heavy	52C	Forward Gamma Pool 3 (G3)
			VH3 Leader-D	GCTATTTTTAAAGGTGTCCAGTGT	Scheid et al 2011
			VH4 Leader-A	ATGAAACACCTGTGGTTCTTCC
			VH4 Leader-B	ATGAAACACCTGTGGTTCTT
			VH4 Leader-C	ATGAAGCACCTGTGGTTCTT
			VH5 Leader-B	CCTCCACAGTGAGAGTCTG
			VH6 Leader-A	ATGTCTGTCTCCTTCCTCATC
			VH7 Leader-A	GGCAGCAGCAACAGGTGCCCA
1st Round PCR	Heavy		Reverse Primer for G1-G3 Heavy chain pools
			3' Cg CH1	GGAAGGTGTGCACGCCGCTGGTC	Tiller et al 2008
2nd Round PCR	Heavy	58C	Forward Heavy Chain VH mix Pool
			VH1-Int	CAG GTG CAG CTG GTR CAG TCT GGG	Liao et al 2009
			VH2-Int	CAG RGC ACC TTG ARG GAG TCT GGT CC
			VH3-Int	GAG GTK CAG CTG GTG GAG TCT GGG
			VH4-Int	CAG GTG CAG CTG CAG GAG TCG G
			VH5-Int	GAR GTG CAG CTG GTG CAG TCT GGA G
			VH6-Int	CAG GTA CAG CTG CAG CAG TCA GGT CC
2nd Round PCR	Heavy	58C	Forward Heavy Chain 5xwl-VH mix Pool
			5xwL-VH1	GCAGCCACAGGTGCCCACTCC	Liao et al 2009
			5xwL-VH1-24	CAGCAGCTACAGGCACCCACGC
			5xwL-VH1-69	GGCAGCAGCTACAGGTGTCCAGTCC
			VH3-L1-MP	GCTATTTTAAAAGGTGTCCAATGT
			VH3/4-L1-MP	GTGGCAGCTCCCAGATGGGTCCTGTC
			VH3/4-L3-MP	GTTGCAGTTTTAAAAGGTGTCCAGTG
			VH5-L1-MP	GCTGTTCTCCAAGGAGTCTGTTCC
2nd Round PCR	Heavy	58C	Reverse Primer for VH mix and xwl-VH mix pools
			IgG-int	GTTCGGGGAAGTAGTCCTTGAC	Tiller et al 2008
1st Round PCR	Kappa	56C	Forward Vk-ext pool
			Vk1,2-Ext	GCT CAG CTC CTG GGG CT	Liao et al 2009
			Vk3-Ext	GGA ARC CCC AGC DCA GC
			Vk4/5-Ext	CTS TTS CTY TGG ATC TCT G
			Vk6/7-Ext	CTS CTG CTC TGG GYT CC
			Reverse Kappa primer for Vk-ext pool
			CK-ext	GAG GCA GTT CCA GAT TTC AA	Liao et al 2009
2nd Round PCR	Kappa	58C	Forward Vk-int pool
			VK1-Int	GAC ATC CAG WTG ACC CAG TCT C	Liao et al 2009
			VK2-Int	GAT ATT GTG ATG ACC CAG WCT CCA C
			VK3-Int	GAA ATT GTG TTG ACR CAG TCT CCA
			VK4-Int	GAC ATC GTG ATG ACC CAG TCT C
			VK5-Int	GAA ACG ACA CTC ACG CAG TCT C
			VK6-Int	GAA ATT GTG CTG ACW CAG TCT CCA
			VK7-Int	GAC ATT GTG CTG ACC CAG TCT
			Reverse Kappa primer for Vk-int pool
			CK-int	GGG AAG ATG AAG ACA GAT GGT	Liao et al 2009
1st Round PCR	Lambda	50C	Forward VL-ext pool
			VL1-Ext	CCTGGGCCCAGTCTGTG	Liao et al 2009
			VL2-Ext	CTCCTCASYCTCCTCACT
			VL3-Ext	GGCCTCCTATGWGCTGAC
			VL3l-Ext	GTTCTGTGGTTTCTTCTGAGCTG
			VL4ab-Ext	ACAGGGTCTCTCTCCCAG
			VL4c-Ext	ACAGGTCTCTGTGCTCTGC
			VL5,9-Ext	CCCTCTCSCAGSCTGTG
			VL6-Ext	TCTTGGGCCAATTTTATGC
			VL7,8-Ext	ATTCYCAGRCTGTGGTGAC
			VL10-Ext	CAGTGGTCCAGGCAGGG
			Reverse Lambda primer for VL-ext pool
			CL-new-ext	AGGCCACTGTCACAGCT	Liao et al 2009
2nd Round PCR	Lambda	64C	Forward VL-int pool
			VL1-Int	CAG TCT GTG YTG ACK CAG CC	Liao et al 2009
			VL2-Int	CAG TCT GCC CTG ACT CAG CC
			VL3-Int	TCY TAT GAG CTG ACW CAG CCA C
			VL3l-Int	TCT TCT GAG CTG ACT CAG GAC CC
			VL4ab-Int	CAG CYT GTG CTG ACT CAA TC
			VL4c-Int	CTG CCT GTG CTG ACT CAG C
			VL5,9-Int	CAG SCT GTG CTG ACT CAG CC
			VL6-Int	AAT TTT ATG CTG ACT CAG CCC CAC T
			VL7,8-Int	CAG RCT GTG GTG ACY CAG GAG
			VL10-Int	CAG GCA GGG CWG ACT CAG
			Reverse Lambda primer for VL-int pool
			CL-int	GGG YGG GAA CAG AGT GAC C	Liao et al 2009

### Sheet: Single Cell NGS Primer Table
Primer Table for primary single cell NGS BCR PCR
Round	Chain	Anealing Temp	Name	Sequence	Reference
1st Round PCR	Heavy		R1 Heavy Forward Pool
			5hLVH 1	ACAGGTGCCCACTCCCAGGTGCAG	Wardemann et al., 2003; Tiller at al., 2008
			5hLVH 3	AAGGTGTCCAGTGTGARGTGCAG
			5hLVH 4/6	CCCAGATGGGTCCTGTCCCAGGTGCAG
			5hLVH 5	CAAGGAGTCTGTTCCGAGGTGCAG
			VH3 Leader-A	TAAAAGGTGTCCAGTGT	Scheid et al., 2011
			IGHV1,7-X1	ATGGACTGGACCTGGAG	Murugan et al., 2015
			IGHV1-X1-041	TCCTCTTTGTGGTGGCAGCAGC
			IGHV2-X1-036	TCCACGCTCCTGCTRCTGAC
			RM-IGHV4-X1	ATGAAACACCTGTGGTTCTTCC
			R1 Reverse HC Pool
			3hCμCH1	GGGAATTCTCACAGGAGACGA	Murugan et al., 2015
			3'Cg CH1	GGAAGGTGTGCACGCCGCTGGTC	Tiller et al., 2008
2nd Round PCR	Heavy		R2 Heavy Forward
			Hu HC RMX2-A R2 fwd	[12 nt wellid] AGGTGCAGCTGCTGGAGTCKGG	Murugan et al., 2015
			R2 Reverse HC Pool
			Hu Mu Rev R2	[8nt HC_Mu PlateID] GGAGACGAGGGGGAAAAGGG	Yurasov et al., 2005; Tiller et al. 2008
			Hu Gamma Rev R2	[8nt HC_Gam PlateID] GTTCGGGGAAGTAGTCCTTGAC
1st Round PCR	Kappa		R1 Kappa Forward Pool
			5hLVK 1/2	ATGAGGSTCCCYGCTCAGCTGCTGG	Wardemann et al., 2003; Tiller at al., 2008
			5hLVK 3	CTCTTCCTCCTGCTACTCTGGCTCCCAG
			5hLVK 4	ATTTCTCTGTTGCTCTGGATCTCTG
			R1 Reverse KC Pool
			3hCK 543	GTTTCTCGTAGTCTGCTTTGCTCA	Tiller et al., 2008
2nd Round PCR	Kappa		R2 Kappa Forward
			Hu KC Pan Vk R2 fwd	[12 nt wellid] ATGACCCAGWCTCCABYCWCCCTG	Wardemann et al., 2003; Tiller at al., 2008
			R2 Reverse KC
			Hu Kappa CK494 Rev R2	[8nt KC PlateID] GTGCTGTCCTTGCTGTCCTGCT	Wardemann et al., 2003; Tiller at al., 2008
1st Round PCR	Lambda		R1 Lambda Forward Pool
			5hLVL 1	GGTCCTGGGCCCAGTCTGTGCTG	Wardemann et al., 2003; Tiller at al., 2008
			5hLVL 2	GGTCCTGGGCCCAGTCTGCCCTG
			5hLVL 3	GCTCTGTGACCTCCTATGAGCTG
			5hLVL 4/5	GGTCTCTCTCSCAGCYTGTGCTG
			5hLVL 6	GTTCTTGGGCCAATTTTATGCTG
			5hLVL 7	GGTCCAATTCYCAGGCTGTGGTG
			5hLVL 8	GAGTGGATTCTCAGACTGTGGTG
			R1 Reverse LC Pool
			3hCL	CACCAGTGTGGCCTTGTTGGCTTG	Wardemann et al., 2003; Tiller at al., 2008
2nd Round PCR	Lambda		R2 Lambda Forward Pool
			Hu Lambda 2015 Fwd R2 1of2	[8nt LC PlateID] CAGYCTGYSCTGACTCA	Murugan et al., 2015
			Hu Lambda 2015 Fwd R2 2of2	[8nt LC PlateID] TCCTATGAGCTGACWCAG
			R2 Reverse LC
			Hu LC R2 Rev	[12 nt wellid] TCAGAGGAGGGYGGGAACAGAGTG	Murugan et al., 2015

### Sheet: WELLIDS
WELLID	12 nt well indices
1	ATCTAGCCGGCC
2	TATCTCTTCCTT
3	TAGATGCCGTCC
4	CGCTCCTTCCTT
5	CGAGCGCCGTCC
6	TCGAGAGTCCGG
7	GCTCGGCCGGCC
8	AGCTCAGTCCGG
9	ACTGCCGCGTCC
10	TTACTTCTCCGG
11	TGACGCGCGGCC
12	AATGATCTCCGG
13	AAGCGTACGTCC
14	TTATCAGTCCTT
15	GTCATCGCGTCC
16	CCGTCTCTCCGG
17	TTCGCTACGTCC
18	ACGCTCTTCCGG
19	CAGTACGCGGCC
20	GTACTGATCCTT
21	GGATATACGGCC
22	CATAGCTTCCGG
23	GAGGCATCGGCC
24	ATAAGGATCCGG
25	CTCCGATCGTCC
26	TATTCGATCCGG
27	TCTTAATCGTCC
28	CGCCTGATCCGG
29	AGAATATCGTCC
30	GCGGAGATCCGG
31	CATGGCCGGTCC
32	GTCACGTACCTT
33	TGCAACCGGTCC
34	CCTGTTGACCGG
35	AGCCCAAGGTCC
36	GCTTGGTACCGG
37	TCGGGAAGGTCC
38	CGAACGTACCGG
39	GATTTAAGGGCC
40	AGAACTGACCTT
41	CCGCCTTGGTCC
42	TGATGCAACCGG
43	GGCGGTTGGGCC
44	ACTACCAACCGG
45	AATAATTGGTCC
46	GTCGTCAACCGG
47	AAATCTCAGGCC
48	GTGCGCGGCCGG
49	TTTAGTCAGTCC
50	CACGCCGGCCGG
51	CCCGATCAGTCC
52	TGTATCGGCCGG
53	CTTTCAGAGTCC
54	TACCGGCGCCGG
55	GAAAGAGAGTCC
56	CTGGCTAGCCTT
57	AGGGAAGAGGCC
58	GACCGTAGCCTT
59	TCCCTAGAGTCC
60	AGTTATAGCCTT
61	GCCTCGAAGTCC
62	CGTCGCGGCCTT
63	CGGAGGAAGGCC
64	GCAGCCGGCCTT
65	TAAGAGAAGTCC
66	ATGATCGGCCTT
67	ATTCTGAAGTCC
68	TACTACGGCCTT
69	TGGTCCTAGTCC
70	AACATTAGCCGG
71	ACCAGCTAGTCC
72	TTGTATAGCCGG
73	GTTGACTAGTCC
74	CCACGTAGCCGG
75	CAACTCTAGTCC
76	TGTGCGCGCCTT
77	GGTACTGTGGCC
78	AAATTAACCCTT
79	TTGCATGTGGCC
80	CCCGGAACCCTT
81	AACGTTGTGTCC
82	GGGCCAACCCTT
83	CACACCATGTCC
84	TTTGGTTCCCGG
85	GTGTGCATGTCC
86	CCCAATTCCCGG
87	TGTGTCATGTCC
88	AAACCTTCCCGG
89	ATGACGTTGTCC
90	TCCTTAACCCGG
91	CGTCAGTTGTCC
92	GAAGGAACCCGG
93	GCAGTGTTGGCC
94	CTTCCAACCCGG
95	GTATGACCAGCC
96	CCTAAGGTTCGG

### Sheet: PlateIDS
PlateID	8 nt sequence
LC P1	CAGTCTGG
LC P2	TGGCACCT
LCP3	CAAGGTGA
LC P4	AAAGATAC
LC P5	TGGAGCTG
LC P6	CCAGCATA
LC P7	GTGCTTAT
LC P8	ACAGTCTC
LC P9	TTTCATAG
LC P10	TTACGGTG
LC P11	AATGCAAA
LC P12	AAGAAATC
LC P13	TGCTTTAT
KC P1	TGGAGCTG
KC P2	CCAGCATA
KCP3	GTGCTTAT
KC P4	ACAGTCTC
KC P5	TTTCATAG
KC P6	TTACGGTG
KC P7	AATGCAAA
KC P8	AAGAAATC
KC P9	TGCTTTAT
KC P10	CGTGTAGG
KC P11	GACACTAC
KC P12	TGCATACA
KC P13	CAGTCTGG
HC P1	CGTGTAGG
HC P2	GACACTAC
HCP3	TGCATACA
HC P4	CAGTCTGG
HC P5	TGGCACCT
HC P6	CAAGGTGA
HC P7	AAAGATAC
HC P8	TGGAGCTG
HC P9	CCAGCATA
HC P10	GTGCTTAT
HC P11	ACAGTCTC
HC P12	TTTCATAG
HC P13	TTACGGTG
Mu P1	GACACTAC
Mu P2	TGCATACA
Mu P3	CAGTCTGG
Mu P4	TGGCACCT
Mu P5	CAAGGTGA
Mu P6	AAAGATAC
Mu P7	TGGAGCTG
Mu P8	CCAGCATA
Mu P9	GTGCTTAT
Mu P10	ACAGTCTC
Mu P11	TTTCATAG
Mu P12	TTACGGTG
Mu P13	AATGCAAA
