## Supplemental vgene Frequencies for "Shared HIV envelope-specific B cell clonotypes induced by a pox-protein vaccine regimen"

### Sheet: IGHV
HEAVY CHAIN
v_gene	mean_freq_neg	mean_freq_pos	sd_neg	sd_pos	p_value	adjusted_p_value (BY)	minus_log10_p_value	minus_log10_adjusted_p_value	avg_log2_fold
V1-18	0.111829	0.0843466	0.091614	0.0795897	0.625732	1	0.203611	0	-1.1045
V1-2	0.0175446	0.0979013	0.00992624	0.121755	0.00524902	0.0960427	2.27992	1.01754	1.44682
V1-24	0.0193619	0.0915917	0.0195854	0.0938133	0.0107422	0.170156	1.96891	0.769153	1.99099
V1-3	0.0105397	0.00219421	0.00921462	0.00310311	0.00231934	0.0589409	2.63464	1.22958	-3.09146
V1-38-4	6.64843e-05	3.88541e-06	0.000149499	7.93893e-06	0.201243	1	0.69628	0	0.229659
V1-45	0.000882148	0.00149329	0.000668615	0.00224945	0.501587	1	0.299654	0	0.123171
V1-46	0.0101615	0.0128041	0.00820374	0.00624657	0.325806	1	0.487041	0	0.633496
V1-58	0.00171368	0.0116694	0.00145935	0.0392122	0.855225	1	0.0679198	0	0.144991
V1-68	0.00040831	7.51461e-05	0.000276811	0.000124121	0.0012207	0.0372259	2.91339	1.42916	-0.936759
V1-69	0.20918	0.297201	0.132248	0.156386	0.153076	1	0.815092	0	0.669513
V1-69-2	0.00232787	0.0589742	0.00282232	0.0627211	0.000366211	0.0152288	3.43627	1.81734	5.50985
V1-69D	0.0928611	0.097875	0.0772724	0.0435656	0.807739	1	0.0927288	0	0.392067
V1-8	0.0197305	0.00163622	0.0215523	0.00212487	0.000366211	0.0152288	3.43627	1.81734	-3.80654
V1-NL1	4.77799e-06	0	1.78776e-05	0	1	1	0	0	0
V1/OR15-1	0.000782552	0.00266069	0.000909826	0.00370198	0.0418701	0.425616	1.3781	0.370982	1.57479
V1/OR15-2	0.00066329	0.000617581	0.00118208	0.000537492	0.855225	1	0.0679198	0	1.31428
V1/OR15-3	0.000260661	0.000291915	0.000366123	0.000831862	0.666137	1	0.176436	0	2.00091
V1/OR15-4	7.73978e-05	0.000137992	0.000136585	0.000229182	0.553617	1	0.256791	0	2.91334
V1/OR15-5	0.000706446	0.00152362	0.00058641	0.00242898	0.888841	1	0.0511761	0	-0.0619395
V1/OR15-9	0.000902898	0.00149716	0.000660734	0.00222547	0.295776	1	0.529037	0	-0.138136
V1/OR21-1	0.000621459	0.00152362	0.000391015	0.00242898	0.833935	1	0.0788676	0	0.0148383
V2-26	0.00685984	0.00177454	0.015006	0.00457873	0.00854492	0.144767	2.06829	0.83933	-1.77151
V2-5	0.0774127	0.0146134	0.0551519	0.0307607	0.00012207	0.00797697	3.91339	2.09816	-3.33069
V2-70	0.0126755	0.00275884	0.010862	0.00495195	0.00012207	0.00797697	3.91339	2.09816	-2.44748
V2-70D	0.00513107	0.000510912	0.00719898	0.00142173	0.00791546	0.139261	2.10152	0.856171	-0.883259
V2/OR16-5	9.80068e-05	3.15294e-05	0.000130146	5.49741e-05	0.0665457	0.647662	1.17688	0.188652	1.83737
V3-11	0.00749606	0.00269432	0.00432083	0.0033771	0.0245361	0.28059	1.61019	0.551928	-2.32822
V3-13	0.000743539	7.40975e-05	0.000685104	0.00013571	0.000854492	0.030067	3.06829	1.52191	-1.21294
V3-15	0.00746909	0.00152131	0.00675156	0.00235189	0.00305176	0.0664747	2.51545	1.17734	-1.20622
V3-16	0.000303953	2.56434e-05	0.000221559	5.86365e-05	0.00265508	0.0607259	2.57592	1.21663	-0.530816
V3-19	0.000303953	2.56434e-05	0.000221559	5.86365e-05	0.00265508	0.0607259	2.57592	1.21663	-0.530816
V3-20	0.0026564	0.00756829	0.00328866	0.0266613	0.118896	1	0.924831	0	-0.00106019
V3-21	0.00809606	0.0127478	0.00580685	0.0302904	0.216553	1	0.664436	0	-1.15834
V3-22	4.1348e-05	3.45808e-06	5.56422e-05	7.00191e-06	0.029974	0.322079	1.52326	0.492038	0.493033
V3-23	0.0127876	0.00798244	0.00574111	0.0123245	0.0905762	0.845559	1.04299	0.0728562	-2.77574
V3-23D	0.010939	0.00454023	0.00558036	0.0065596	0.0166016	0.230123	1.77985	0.638039	-2.93991
V3-25	0.000500093	0.000302501	0.000455702	0.00104764	0.0302764	0.322079	1.5189	0.492038	0.795008
V3-30	0.0154206	0.00482515	0.00999851	0.00807844	0.00524902	0.0960427	2.27992	1.01754	-2.93359
V3-30-3	0.00488003	0.00290821	0.00676495	0.00646755	0.0202637	0.264835	1.69328	0.577024	-0.500844
V3-30-5	0.00510088	0.00128606	0.00426594	0.00298643	0.00012207	0.00797697	3.91339	2.09816	-1.8635
V3-33	0.0117737	0.00071058	0.00801285	0.000934476	0.00012207	0.00797697	3.91339	2.09816	-4.25222
V3-35	7.18955e-05	1.16131e-05	0.000149845	3.86608e-05	0.150786	1	0.82164	0	0.644566
V3-38	9.55598e-06	8.18639e-05	3.57552e-05	0.000146149	0.0224943	0.278097	1.64793	0.555804	4.31243
V3-38-3	5.20453e-05	2.87578e-06	0.000100061	1.07602e-05	0.100348	0.918049	0.99849	0.0371343	-0.0100673
V3-43	0.00114112	0.00065407	0.00121629	0.000791744	0.234811	1	0.629281	0	0.446914
V3-43D	0.000392658	0.00140932	0.000527802	0.00322384	0.208413	1	0.681076	0	2.80975
V3-47	6.21048e-05	3.33882e-05	0.000107891	4.9133e-05	0.905695	1	0.0430178	0	2.16637
V3-48	0.0168062	0.00354566	0.0117945	0.00505401	0.0012207	0.0372259	2.91339	1.42916	-2.59568
V3-49	0.000502045	4.14886e-05	0.000646995	8.81546e-05	0.0107874	0.170156	1.96708	0.769153	0.649722
V3-53	0.00398409	0.00097061	0.00422873	0.00187493	0.00402832	0.0801165	2.39488	1.09628	-2.27616
V3-54	6.66638e-06	7.98173e-06	1.77107e-05	2.28822e-05	1	1	0	0	1.42857
V3-62	0.000357228	7.6174e-05	0.000803514	0.000211202	0.50488	1	0.296812	0	2.9185
V3-64	0.000847214	0.000163251	0.00153234	0.000610829	0.0454469	0.451932	1.3425	0.344927	0.202955
V3-64D	0.000126445	0	0.000198904	0	0.0224943	0.278097	1.64793	0.555804	0
V3-66	0.00201439	0.000302094	0.00165684	0.000948817	0.000244141	0.0139597	3.61236	1.85512	-1.42882
V3-69-1	0.00278033	0.0010139	0.00211445	0.00136386	0.0166016	0.230123	1.77985	0.638039	-1.66314
V3-7	0.0236893	0.000966694	0.0213147	0.00141996	0.00012207	0.00797697	3.91339	2.09816	-4.70418
V3-71	0.000101968	2.37607e-05	0.000151245	3.89522e-05	0.0253699	0.283048	1.59568	0.54814	1.67399
V3-72	0.00129544	4.09286e-06	0.000803532	1.53141e-05	0.00012207	0.00797697	3.91339	2.09816	-0.398719
V3-73	0.000778644	4.09286e-06	0.00108416	1.53141e-05	0.00012207	0.00797697	3.91339	2.09816	-0.297645
V3-74	0.00647939	5.36785e-05	0.0107189	7.67921e-05	0.00210525	0.0566474	2.6767	1.24682	-1.06491
V3-9	0.0222881	0.0069635	0.0223529	0.011892	0.0245361	0.28059	1.61019	0.551928	-3.0696
V3-NL1	0.00075605	0.00038693	0.000516054	0.00108736	0.0134277	0.204742	1.872	0.688793	-0.0276919
V3/OR15-7	0	4.14352e-06	0	1.23868e-05	0.371093	1	0.430517	0	1.42857
V3/OR16-12	8.93374e-05	7.87699e-07	0.000140995	2.9473e-06	0.0142662	0.21051	1.84569	0.676728	-0.141149
V3/OR16-15	6.127e-06	8.84619e-07	2.29251e-05	3.30994e-06	1	1	0	0	0.714286
V3/OR16-16	6.127e-06	8.84619e-07	2.29251e-05	3.30994e-06	1	1	0	0	0.714286
V3/OR16-6	5.99248e-05	1.7789e-05	8.99114e-05	4.65593e-05	0.108319	0.971543	0.965294	0.0125381	0.676598
V3/OR16-8	3.05595e-05	1.05006e-05	9.16846e-05	2.50237e-05	0.787406	1	0.103801	0	1.37386
V3/OR16-9	0.000345243	9.9622e-05	0.000298212	0.000124535	0.00402832	0.0801165	2.39488	1.09628	-0.849954
V4-28	0.000724789	5.62754e-05	0.00241849	0.000101079	0.410117	1	0.387092	0	2.76581
V4-30-2	0.0012828	0.00528109	0.00122674	0.00606805	0.0905762	0.845559	1.04299	0.0728562	1.75851
V4-30-4	0.00361654	0.00504279	0.00532305	0.00478403	0.0245361	0.28059	1.61019	0.551928	1.11607
V4-31	0.00412122	0.0494626	0.00852708	0.0561738	0.000854492	0.030067	3.06829	1.52191	3.83537
V4-34	0.000776603	0.0100222	0.000958025	0.0194414	0.00170898	0.0488589	2.76726	1.31106	3.29315
V4-38-2	0.000985826	0.00125628	0.00095931	0.00171898	1	1	0	0	0.287255
V4-39	0.00238363	0.0132284	0.0042958	0.0165041	0.0202637	0.264835	1.69328	0.577024	2.23588
V4-4	0.00932547	0.0161859	0.0111951	0.0225622	0.390991	1	0.407833	0	0.187397
V4-55	0.000469386	0.000698129	0.000622684	0.000664306	0.295776	1	0.529037	0	2.12218
V4-59	0.0119143	0.0329131	0.0159446	0.0327588	0.0352783	0.366759	1.45249	0.435619	1.65196
V4-61	0.00669131	0.0117077	0.00763031	0.00925335	0.241211	1	0.617603	0	0.785642
V4/OR15-8	0.00012093	0.000122066	0.000155878	0.000159948	0.951538	1	0.0215738	0	4.2027
V5-10-1	7.66315e-05	0.000136984	6.74e-05	0.00025029	0.888841	1	0.0511761	0	1.69353
V5-51	8.26497e-05	0.00014164	7.36878e-05	0.0002515	0.779828	1	0.108001	0	1.70154
V5-78	3.84487e-05	3.29535e-05	9.86892e-05	4.92026e-05	0.528612	1	0.276863	0	3.63093
V6-1	0.178342	1.83826e-05	0.157005	3.67665e-05	0.000366211	0.0152288	3.43627	1.81734	-1.87628
V7-34-1	1.22199e-05	0	4.57228e-05	0	1	1	0	0	0
V7-4-1	0.00261184	0.00387367	0.00482412	0.0141543	0.554113	1	0.256402	0	0.951702
V7-40	0	3.3423e-05	0	0.000125057	1	1	0	0	0.714286
V7-81	2.72731e-05	1.08683e-05	8.91536e-05	2.17621e-05	1	1	0	0	1.23638

### Sheet: IGKV
KAPPA CHAIN
v_gene	mean_freq_neg	mean_freq_pos	sd_neg	sd_pos	p_value	adjusted_p_value (BY)	minus_log10_p_value	minus_log10_adjusted_p_value	avg_log2_fold
V1-12	0.0330565	0.058638	0.0124562	0.0481972	0.104004	1	0.98295	0	0.15438
V1-13	0.00369398	0.00811529	0.00449423	0.0165835	0.6698	1	0.174055	0	-0.0427012
V1-16	0.0211378	0.035745	0.0165073	0.0280524	0.193726	1	0.712813	0	0.398169
V1-17	0.016771	0.0231293	0.0125146	0.0207074	0.42627	1	0.370316	0	0.0424903
V1-27	0.0005158	0.000483385	0.000758753	0.000895936	0.722283	1	0.141293	0	0.888357
V1-33	0.0309303	0.0197461	0.0170361	0.0204859	0.135254	1	0.86885	0	-0.5057
V1-37	0.00022595	0.000491084	0.000663559	0.00176246	1	1	0	0	1.42857
V1-39	0.0472215	0.057064	0.0195455	0.0620962	0.760864	1	0.118693	0	-0.243786
V1-5	0.086017	0.123336	0.0419472	0.0758742	0.216553	1	0.664436	0	0.343868
V1-6	0.00887641	0.0197963	0.00562914	0.0382668	0.903198	1	0.0442169	0	0.358067
V1-8	0.00602095	0.00159916	0.00708929	0.00217079	0.0253294	0.536067	1.59637	0.270781	0.454775
V1-9	0.0329127	0.0280388	0.0157219	0.0235476	0.295776	1	0.529037	0	-0.290701
V1-NL1	0.007968	0.0119924	0.0115845	0.0299609	0.327877	1	0.484289	0	-0.468069
V1/OR-2	2.7902e-05	1.47832e-05	7.44608e-05	3.34477e-05	0.583882	1	0.233675	0	0.533733
V1/OR-4	2.49161e-05	1.47832e-05	7.46982e-05	3.34477e-05	0.855132	1	0.0679668	0	1.27435
V1/OR1-1	5.50764e-06	0	2.06077e-05	0	1	1	0	0	0
V1/OR10-1	2.7902e-05	1.47832e-05	7.44608e-05	3.34477e-05	0.583882	1	0.233675	0	0.533733
V1/OR2-0	5.50764e-06	0	2.06077e-05	0	1	1	0	0	0
V1/OR2-108	0.000331449	6.52275e-05	0.000644905	0.000168359	0.108319	1	0.965294	0	0.674279
V1/OR22-5	8.93766e-05	9.21229e-05	0.000184948	0.000173093	0.799846	1	0.0969936	0	2.91718
V1/OR9-1	2.2656e-05	0	7.35875e-05	0	0.371093	1	0.430517	0	0
V1/OR9-2	2.2656e-05	0	7.35875e-05	0	0.371093	1	0.430517	0	0
V1/ORY-1	0.000181151	4.24466e-05	0.000272179	0.000117253	0.108319	1	0.965294	0	0.658261
V1D-12	0.0402725	0.0802048	0.0136165	0.0495095	0.0134277	0.410484	1.872	0.386703	0.360037
V1D-13	0.00460264	0.0093497	0.00537127	0.0175452	0.541626	1	0.266301	0	0.0976471
V1D-16	0.0163249	0.0250372	0.0108983	0.0201402	0.241211	1	0.617603	0	0.258337
V1D-17	0.00372737	0.0033632	0.00276735	0.00286981	0.807739	1	0.0927288	0	0.230146
V1D-33	0.0309303	0.0197461	0.0170361	0.0204859	0.135254	1	0.86885	0	-0.5057
V1D-37	0.00022595	0.000491084	0.000663559	0.00176246	1	1	0	0	1.42857
V1D-39	0.0472215	0.0570347	0.0195455	0.0621094	0.760864	1	0.118693	0	-0.245149
V1D-43	0.00148018	0.00090939	0.00248944	0.00206447	0.410117	1	0.387092	0	0.868248
V1D-8	0.00238324	0.00055317	0.0024619	0.000723669	0.029541	0.580542	1.52957	0.236166	0.425919
V2-24	0.00229237	0.0023204	0.00451021	0.00584053	0.759766	1	0.11932	0	1.07046
V2-28	0.0548322	0.0273504	0.019638	0.0289816	0.00854492	0.29387	2.06829	0.531845	-1.18683
V2-29	0.0200957	0.00751286	0.0181935	0.016221	0.00854492	0.29387	2.06829	0.531845	-0.899633
V2-30	0.0626816	0.00832793	0.0413882	0.0119148	0.00012207	0.0167925	3.91339	1.77488	-1.76815
V2-40	0.00250159	0.00182412	0.00205435	0.00583062	0.0559297	0.961742	1.25236	0.0169412	-0.281169
V2/OR22-4	0.000184063	0.000180957	0.00024288	0.000224186	0.944183	1	0.024944	0	1.48124
V2D-18	0	6.93751e-06	0	2.59578e-05	1	1	0	0	0.714286
V2D-24	0.000257765	0.000292467	0.000558675	0.000672043	1	1	0	0	1.26603
V2D-26	0.000280303	0.00010999	0.000542677	0.000280996	0.204894	1	0.688471	0	0.487596
V2D-28	0.0548322	0.0273504	0.019638	0.0289816	0.00854492	0.29387	2.06829	0.531845	-1.18683
V2D-29	0.0607458	0.0464586	0.0404276	0.0669793	0.135254	1	0.86885	0	-0.494854
V2D-30	0.00812968	0.00140428	0.00403881	0.00196614	0.00012207	0.0167925	3.91339	1.77488	-1.7153
V2D-40	0.00250159	0.00182412	0.00205435	0.00583062	0.0559297	0.961742	1.25236	0.0169412	-0.281169
V3-11	0.115999	0.081014	0.0169877	0.0509059	0.0202637	0.478325	1.69328	0.320277	-0.615903
V3-15	0.00682303	0.0153598	0.00562625	0.0257746	0.625732	1	0.203611	0	1.17817
V3-20	0.0730239	0.138756	0.0198112	0.0655535	0.00854492	0.29387	2.06829	0.531845	0.795943
V3-7	0.00214606	0.00205594	0.00141097	0.00150527	0.625732	1	0.203611	0	-0.150597
V3/OR2-268	0.00304213	0.0027388	0.00178261	0.00201333	0.714844	1	0.145789	0	-0.359426
V3D-11	0.0131804	0.00717139	0.00508848	0.00417693	0.0202637	0.478325	1.69328	0.320277	-0.706567
V3D-15	0.00700665	0.00864564	0.00351421	0.00513876	0.42627	1	0.370316	0	0.351419
V3D-20	0.0252222	0.0244833	0.00515263	0.011254	0.760864	1	0.118693	0	-0.147108
V3D-7	0.00297731	0.00271151	0.00181051	0.00202112	0.903198	1	0.0442169	0	-0.334837
V4-1	0.00222801	0.000258164	0.00472188	0.000629852	0.0208626	0.478325	1.68063	0.320277	-0.453968
V5-2	0.000357238	0.000317506	0.000728271	0.000937585	0.833935	1	0.0788676	0	1.42857
V6-21	0.0207558	0.00378305	0.0208254	0.00980283	0.00671387	0.29387	2.17303	0.531845	0.0901129
V6D-21	0.0143561	0.00259737	0.00854785	0.00837859	0.00524902	0.29387	2.27992	0.531845	-0.0360633
V6D-41	0.000291516	3.59299e-05	0.000498527	0.000134437	0.105645	1	0.976149	0	0.714286

### Sheet: IGLV
LAMBDA CHAIN
v_gene	mean_freq_neg	mean_freq_pos	sd_neg	sd_pos	p_value	adjusted_p_value (BY)	minus_log10_p_value	minus_log10_adjusted_p_value	avg_log2_fold
V1-36	0.00955756	0.00254293	0.0104261	0.00350848	0.00305176	0.089732	2.51545	1.04705	-1.48342
V1-40	0.00753408	0.00885386	0.00629228	0.0261158	0.118896	0.911989	0.924831	0.0400104	-1.09243
V1-41	5.17598e-05	0	0.000193668	0	1	1	0	0	0
V1-44	0.0288027	0.0474197	0.0109598	0.083085	0.855225	1	0.0679198	0	-1.06828
V1-47	0.0422268	0.0191773	0.0271686	0.0263854	0.0202637	0.324993	1.69328	0.488126	-1.747
V1-50	0.000485304	4.15235e-05	0.000747288	0.000113188	0.0323129	0.438512	1.49062	0.358019	1.42857
V1-51	0.0243037	0.0149787	0.0222491	0.022018	0.325806	1	0.487041	0	-1.30159
V10-54	0.00308884	0	0.00707815	0	0.0224943	0.330704	1.64793	0.480561	0
V11-55	5.24208e-06	5.14615e-05	1.96141e-05	0.000192551	1	1	0	0	0.714286
V2-11	0.0744637	0.108799	0.0291547	0.0989872	0.325806	1	0.487041	0	-0.291272
V2-14	0.122321	0.25169	0.0397477	0.149699	0.00524902	0.115754	2.27992	0.936463	0.886767
V2-18	0.0167991	0.0144138	0.0142712	0.00922868	1	1	9.64327e-17	0	-0.213083
V2-23	0.0639844	0.0871519	0.0230166	0.0933709	0.6698	1	0.174055	0	-1.32065
V2-34	0.000619588	0.000802677	0.000410656	0.00087767	0.501587	1	0.299654	0	0.758748
V2-5	0.000240014	9.50755e-05	0.000306478	0.0001352	0.185144	1	0.732491	0	1.8736
V2-8	0.0429545	0.0879632	0.0254101	0.102405	0.390991	1	0.407833	0	0.0780415
V2-NL1	0.000619588	0.000802677	0.000410656	0.00087767	0.501587	1	0.299654	0	0.758748
V3-1	0.0838785	0.1984	0.0520861	0.153186	0.067627	0.66282	1.16988	0.178604	0.567656
V3-10	0.0037632	0.0030077	0.00508712	0.00801863	0.0831311	0.771896	1.08024	0.112441	0.121123
V3-12	0.000446384	0.000163097	0.000638641	0.000437576	0.0972011	0.843022	1.01233	0.074161	1.41727
V3-16	0.000262566	0	0.000840445	0	0.181449	1	0.741245	0	0
V3-19	0.136974	0.027484	0.052635	0.049487	0.000366211	0.0215357	3.43627	1.66684	-2.70483
V3-21	0.104408	0.0411707	0.0793584	0.0548158	0.0202637	0.324993	1.69328	0.488126	-1.57787
V3-25	0.00669008	0.00157414	0.00679631	0.00351401	0.00252617	0.0891337	2.59754	1.04996	-0.280064
V3-27	0.00397879	0	0.0101333	0	0.0360317	0.454051	1.44331	0.342895	0
V3-31	7.92067e-06	0.000117565	2.96364e-05	0.000230539	0.105645	0.847182	0.976149	0.0720235	2.85714
V3-32	0	7.57461e-05	0	0.000283416	1	1	0	0	0.714286
V3-9	0.00614739	0.000202616	0.0124303	0.000530179	0.00252617	0.0891337	2.59754	1.04996	-0.756091
V4-3	0.00486344	0	0.00778166	0	0.00592154	0.116075	2.22757	0.93526	0
V4-60	0.0558631	1.41024e-05	0.0425605	5.27663e-05	0.00012207	0.0107678	3.91339	1.96787	-0.474736
V4-69	0.0907657	0.00284308	0.0488264	0.00800332	0.00012207	0.0107678	3.91339	1.96787	-0.691002
V5-37	0.00352512	0.00218586	0.00597417	0.00778989	0.0559297	0.601732	1.25236	0.220597	0.633709
V5-39	0.000399309	0	0.00084404	0	0.100348	0.843022	0.99849	0.074161	0
V5-45	0.000888691	0.00303136	0.00108245	0.0113423	0.183431	1	0.736528	0	0.348297
V5-48	4.6524e-05	0.000150987	0.000119133	0.000564942	1	1	0	0	0.205045
V5-52	0.00232532	0.00116462	0.00364194	0.00391436	0.0559297	0.601732	1.25236	0.220597	0.51169
V6-57	0.0262908	0.0550778	0.0172027	0.100947	0.951538	1	0.0215738	0	0.190045
V7-43	0.00750358	0.00538037	0.00583982	0.00530232	0.241211	1	0.617603	0	-0.0303161
V7-46	0.00718192	0.00332936	0.00371412	0.00469805	0.0579834	0.601732	1.2367	0.220597	-1.23778
V8-61	0.00700252	0.00890431	0.0106734	0.0111014	0.325806	1	0.487041	0	2.17002
V9-49	0.00872944	0.000937994	0.00848852	0.00276371	0.00509932	0.115754	2.29249	0.936463	-0.15648
